# Epidemic preparedness - *Leishmania tarentolae* as an easy-to-handle tool to produce antigens for viral diagnosis: application to COVID-19

**DOI:** 10.1101/2021.07.05.21260035

**Authors:** Ilaria Varotto-Boccazzi, Alessandro Manenti, Francesca Dapporto, Louise J. Gourlay, Beatrice Bisaglia, Paolo Gabrieli, Federico Forneris, Silvia Faravelli, Valentina Bollati, Gian Vincenzo Zuccotti, Emanuele Montomoli, Sara Epis, Claudio Bandi

**Author notes:** Co-first authors (Ilaria Varotto-Boccazzi, Alessandro Manenti).

## Abstract

To control future epidemics, discovery platforms are urgently needed, for the rapid development of diagnostic assays. Molecular diagnostic tests for COVID-19 emerged shortly after the isolation of SARS-CoV-2, however, serological tests based on antiviral antibody detection, revealing previous exposure to the virus, required longer developmental phases, due to the need for correctly folded and glycosylated antigens. The delay between the identification of a new virus and the development of reliable serodiagnostic tools limits our readiness for the control of a future epidemic. In this context, we propose the protozoan *Leishmania tarentolae* as an easy-to-handle micro-factory for the rapid production of viral antigens, to be used at the forefront of emerging epidemics. As a study model, we engineered *L. tarentolae* to express the SARS-CoV-2 Receptor Binding Domain (RBD) and report the ability of the purified RBD antigen to detect SARS-CoV-2 infection, with a sensitivity and reproducibility comparable to that of a reference antigen produced in human cells. This is the first application of an antigen produced in *L. tarentolae* for the serodiagnosis of a Coronaviridae infection. Based on our results, we propose *L. tarentolae* as an effective system for viral antigen production, even in countries that lack high-tech cell factories.
