## Supplementary information for "Epidemic preparedness - *Leishmania tarentolae* as an easy-to-handle tool to produce antigens for viral diagnosis: application to COVID-19"

### Sheet: Suppl Table 1
Supplementary Table 1: summary of specificity results for IgG ELISA
		Plate 1	Plate 2
	Sample	Titer	Titer	RP VALUE	NAT LOG	SD	GSD%
	HP-HS	10399.2	9761.1	10075.1	9.21782	0.117751	12.4964
	HP-HS	8770.08	8782.82	8776.45	9.07983
	HP-HS	8505.66	8006.11	8252.11	9.01822
	HP-HS	7658.19	7591.27	7624.66	8.93914
	NS-HS	50	50	50	3.91202	0	0
	NS-HS	50	50	50	3.91202
	NS-HS	50	50	50	3.91202
	NS-HS	50	50	50	3.91202
	HP-HET	50	50	50	3.91202	0	0
	HP-HET	50	50	50	3.91202
	HP-HET	50	50	50	3.91202			Criterion	GSD ≤50%
	HP-HET	50	50	50	3.91202			SD	GSD
	HP-HS/HP-HET	4019.51	4207.34	4112.35	8.32175	0.147958	15.9465	0.140561	15.0919
	HP-HS/HP-HET	4422.16	4560.18	4490.64	8.40975
	HP-HS/HP-HET	5076.54	5178.25	5127.14	8.5423
	HP-HS/HP-HET	5522.79	6004.77	5758.74	8.65847
	HP-HS/NS-HS	4886.23	4680	4782	8.47261	0.0983053	10.33
	HP-HS/NS-HS	4150.64	4228.57	4189.43	8.34032
	HP-HS/NS-HS	3586.21	4178.82	3871.19	8.26132
	HP-HS/NS-HS	3593.41	4219.78	3894.02	8.2672

### Sheet: Suppl Table 2
Supplementary Table 2: summary of repeatibility: intra-assay precision results
								Intra-Assay Precision
		Operator 1 Day 1			Operator 2 Day 2			Repeatability Operator 1	Repeatability Operator 2
		Plate 1	Plate 2		Plate 1	Plate 2		GSD ≤50%	GSD ≤50%
	Sample	Titer	Titer	RP VALUE	Titer	Titer	RP VALUE
	HP-HS	10865.5	11908.8	11375.2	15612.3	12665.3	14061.8	0.655937	10.5767
	HP-HS	10672.2	12130.9	11378.2	16935.6	11584.1	14006.6
	HP-HS	10204.9	12388.5	11243.8	14376.4	10543.1	12311.4
	HP-HS	9799.75	12923.6	11253.8	13645.3	9630.61	11463.5
	HP-HS 1/2	7964.17	7221.7	7583.85	8280.23	4894.32	6366.01	13.4726	18.6596
	HP-HS 1/2	5490.77	7820.98	6553.11	7986.6	5321.42	6519.2
	HP-HS 1/2	5193.76	6268.64	5705.95	9514.5	5983.58	7545.25
	HP-HS 1/2	5698.56	6206.27	5947	11525.5	7399.12	9234.63
	HP-HS 1/4	3062.96	3624.31	3331.83	3912.61	3253.07	3567.63	7.96567	14.8069
	HP-HS 1/4	3049.77	3659.67	3340.83	3120.79	2883.84	2999.98
	HP-HS 1/4	2623.3	3803.69	3158.83	2974.65	2605.32	2783.87
	HP-HS 1/4	2561.95	3138.79	2835.74	2773.61	2408.39	2584.55
	HP-HS 1/8	1295.15	1831.06	1539.97	1421.66	1212.03	1312.66	2.51589	13.1446
	HP-HS 1/8	1316.94	1596.9	1450.18	1508.25	1377.69	1441.5
	HP-HS 1/8	1356.72	1663.8	1502.43	1609.92	1447.18	1526.39
	HP-HS 1/8	1394.47	1587.5	1487.86	2043.26	1520.99	1762.89
	HP-HS 1/16	757.794	768.019	762.889	888.766	774.476	829.655	3.55664	9.93567
	HP-HS 1/16	670.243	788.53	726.985	730.75	771.902	751.044
	HP-HS 1/16	651.355	758.494	702.886	674.138	738.486	705.579
	HP-HS 1/16	651.351	788.557	716.678	617.518	715.474	664.694
	HP-HS 1/32	285.579	344.732	313.765	326.491	345.423	335.824	4.17993	5.39151
	HP-HS 1/32	274.172	357.384	313.025	336.181	364.181	349.901
	HP-HS 1/32	288.14	360.147	322.138	364.021	376.329	370.124
	HP-HS 1/32	338.251	345.432	341.823	391.667	362.023	376.553
	HP-HS 1/64	178.025	183.289	180.638	208.319	153.333	178.724	2.87025	3.55155
	HP-HS 1/64	169.738	177.023	173.342	193.802	145.152	167.723
	HP-HS 1/64	166.273	172.206	169.213	186.297	149.085	166.656
	HP-HS 1/64	170.698	172.063	171.38	188.954	164.153	176.117
	HP-HS 1/128	50	50	50	50	50	50	0	23.4576
	HP-HS 1/128	50	50	50	50	50	50
	HP-HS 1/128	50	50	50	100.712	50	70.962
	HP-HS 1/128	50	50	50	106.644	50	73.0219

### Sheet: Suppl Table 3
Supplementary Table 3: summary of intermediate precision results for IgG ELISA
		Operator 1 Day 1			Operator 2 Day 2			Intermediate Precision
		Plate 1	Plate 2		Plate 1	Plate 2		GMT OP 1	GMT OP 2	GSD ≤50%
	Sample	Titer	Titer	RP VALUE	Titer	Titer	RP VALUE
	HP-HS	10865.5	11908.8	11375.2	15612.3	12665.3	14061.8	11312.6	12912.2	9.80319
	HP-HS	10672.2	12130.9	11378.2	16935.6	11584.1	14006.6
	HP-HS	10204.9	12388.5	11243.8	14376.4	10543.1	12311.4
	HP-HS	9799.75	12923.6	11253.8	13645.3	9630.61	11463.5
	HP-HS 1/2	7964.17	7221.7	7583.85	8280.23	4894.32	6366.01	6408.27	7333.12	10.0018
	HP-HS 1/2	5490.77	7820.98	6553.11	7986.6	5321.42	6519.2
	HP-HS 1/2	5193.76	6268.64	5705.95	9514.5	5983.58	7545.25
	HP-HS 1/2	5698.56	6206.27	5947	11525.5	7399.12	9234.63
	HP-HS 1/4	3062.96	3624.31	3331.83	3912.61	3253.07	3567.63	3159.97	2962.33	4.67285
	HP-HS 1/4	3049.77	3659.67	3340.83	3120.79	2883.84	2999.98
	HP-HS 1/4	2623.3	3803.69	3158.83	2974.65	2605.32	2783.87
	HP-HS 1/4	2561.95	3138.79	2835.74	2773.61	2408.39	2584.55
	HP-HS 1/8	1295.15	1831.06	1539.97	1421.66	1212.03	1312.66	1494.76	1502.15	0.349271
	HP-HS 1/8	1316.94	1596.9	1450.18	1508.25	1377.69	1441.5
	HP-HS 1/8	1356.72	1663.8	1502.43	1609.92	1447.18	1526.39
	HP-HS 1/8	1394.47	1587.5	1487.86	2043.26	1520.99	1762.89
	HP-HS 1/16	757.794	768.019	762.889	888.766	774.476	829.655	727.024	735.246	0.798326
	HP-HS 1/16	670.243	788.53	726.985	730.75	771.902	751.044
	HP-HS 1/16	651.355	758.494	702.886	674.138	738.486	705.579
	HP-HS 1/16	651.351	788.557	716.678	617.518	715.474	664.694
	HP-HS 1/32	285.579	344.732	313.765	326.491	345.423	335.824	322.483	357.732	7.61087
	HP-HS 1/32	274.172	357.384	313.025	336.181	364.181	349.901
	HP-HS 1/32	288.14	360.147	322.138	364.021	376.329	370.124
	HP-HS 1/32	338.251	345.432	341.823	391.667	362.023	376.553
	HP-HS 1/64	178.025	183.289	180.638	208.319	153.333	178.724	173.591	172.226	0.559643
	HP-HS 1/64	169.738	177.023	173.342	193.802	145.152	167.723
	HP-HS 1/64	166.273	172.206	169.213	186.297	149.085	166.656
	HP-HS 1/64	170.698	172.063	171.38	188.954	164.153	176.117
	HP-HS 1/128	50	50	50	50	50	50	50	59.9936	13.7514
	HP-HS 1/128	50	50	50	50	50	50
	HP-HS 1/128	50	50	50	100.712	50	70.962
	HP-HS 1/128	50	50	50	106.644	50	73.0219

### Sheet: Suppl Table 4
Supplementary Table 4: summary of linearity results for IgG ELISA
	Linearity	Op1	Op2	GMT	Correlation	Slope
	Log2 Dilution	Log2 RP	Log2 RP	Log2 GMTRP	R	0.7-1.3
	0	13.4736	13.7795	13.561	-0.99758	1.09041
		13.474	13.7738
		13.4568	13.5877
		13.4581	13.4848
	1	12.8887	12.6362	12.743	Determination
		12.678	12.6705		R2
		12.4783	12.8814		≥0.95
		12.5379	13.1728			0.995167
	2	11.7021	11.8007	11.5791
		11.706	11.5507
		11.6252	11.4429
		11.4695	11.3357
	3	10.5887	10.3583	10.5493
		10.502	10.4934
		10.5531	10.5759
		10.539	10.7837
	4	9.57533	9.69637	9.51397
		9.50578	9.55275
		9.45715	9.46266
		9.48518	9.37655
	5	8.29354	8.39156	8.40791
		8.29013	8.4508
		8.33153	8.53186
		8.4171	8.55671
	6	7.49696	7.48159	7.43385
		7.43748	7.38993
		7.4027	7.38073
		7.42105	7.46039
	7	5.64386	5.64386	5.7753
		5.64386	5.64386
		5.64386	6.14898
		5.64386	6.19026

### Sheet: Suppl Table 5
Supplementary Table 5: summary of accuracy results for IgG ELISA
		Sample	Obtained GMT RP (observed)	Calculated RP (expected)	Recovery 50-200%
	1	HP-HS	12085.9	12085.9	100
	2	HP-HS 1/2	6855.11	6042.97	113.439
	4	HP-HS 1/4	3059.55	3021.49	101.26
	8	HP-HS 1/8	1498.45	1510.74	99.1865
	16	HP-HS 1/16	731.124	755.372	96.7899
	32	HP-HS 1/32	339.65	377.686	89.9293
	64	HP-HS 1/64	172.907	188.843	91.5614
	128	HP-HS 1/128	54.7693	94.4214	58.0052

### Sheet: Suppl Table 6
Supplementary Table 6: summary of robustness results incubation time detection antibody for IgG ELISA
	SECONDARY ANTIBODY INCUBATION TIME	Condition 1		Plate 1	Plate 2
		20 MINUTES	Sample	Titer	Titer	RP VALUE	NAT LOG
			HP-HS	9957.14	8748.62	9333.34	9.14135
			HP-HS	9966.13	9360.35	9658.49	9.17559
			HP-HS	10022.1	9850.98	9936.19	9.20394	Criterion
			HP-HS	8933.33	10083	9490.78	9.15808	Titer <100
			NS-HS	50	50	50	3.91202	50
			NS-HS	50	50	50	3.91202	50
			NS-HS	50	50	50	3.91202	50
			NS-HS	50	50	50	3.91202	50
		Condition 2		Plate 1	Plate 2					Criterion	GSD ≤50%
		30 MINUTES STD	Sample	Titer	Titer	RP VALUE	NAT LOG			SD	GSD
			HP-HS	10111.9	10905.4	10501.1	9.25924			0.0650772	6.72414
			HP-HS	10086.1	11473.4	10757.4	9.28335
			HP-HS	10173.8	12098.4	11094.5	9.3142	Criterion
			HP-HS	10202	12378.8	11237.8	9.32704	Titer <100
			NS-HS	50	50	50	3.91202	50
			NS-HS	50	50	50	3.91202	50
			NS-HS	50	50	50	3.91202	50
			NS-HS	50	50	50	3.91202	50
		Condition 3		Plate 1	Plate 2
		40 MINUTES	Sample	Titer	Titer	RP VALUE	NAT LOG
			HP-HS	10613.3	11237.4	10920.9	9.29844
			HP-HS	12174.6	9856.6	10954.5	9.3015
			HP-HS	12194.6	9164.45	10571.5	9.26592	Criterion
			HP-HS	12316.2	9658.56	10906.7	9.29713	Titer <100
			NS-HS	50	50	50	3.91202	50
			NS-HS	50	50	50	3.91202	50
			NS-HS	50	50	50	3.91202	50
			NS-HS	50	50	50	3.91202	50
